# Disparate and shared transcriptomic signatures associated with cortical atrophy in genetic bvFTD

**DOI:** 10.1101/2024.07.25.24310894

**Authors:** Ting Shen, Jacob W. Vogel, Vivianna M Van Deerlin, EunRan Suh, Laynie Dratch, Jeffrey S. Phillips, Lauren Massimo, Edward B. Lee, David J. Irwin, Corey T. McMillan

**Affiliations:** Penn Frontotemporal Degeneration Center, Department of Neurology, Perelman School of Medicine, University of Pennsylvania, Philadelphia, PA, USA; Department of Clinical Sciences Malmö, SciLifeLab, Lund University, Lund, Sweden; Center for Neurodegenerative Disease Research, Department of Pathology and Laboratory Medicine, Perelman School of Medicine, University of Pennsylvania, Philadelphia, PA, USA

**Keywords:** behavioral variant frontotemporal dementia, transcriptomics, cortical thickness, partial least squares regression, synaptic density, pathology

## Abstract

Cortical atrophy in behavioral variant frontotemporal degeneration (bvFTD) exhibits spatial heterogeneity across genetic subgroups, potentially driven by distinct biological mechanisms. Using an integrative imaging-transcriptomics approach, we identified disparate and shared transcriptomic signatures associated with cortical thickness in *C9orf72*, *GRN* or *MAPT*-related bvFTD. Genes associated with cortical thinning in *GRN*-bvFTD were implicated in neurotransmission, further supported by mapping synaptic density maps to cortical thickness maps. Previously identified genes linked to TDP-43 positive neurons were significantly overlapped with genes associated with *C9orf72*-bvFTD and *GRN*-bvFTD, but not *MAPT*-bvFTD providing specificity for our associations. *C9orf72*-bvFTD and *GRN*-bvFTD shared genes displaying consistent directionality of correlations with cortical thickness, while *MAPT*-bvFTD displayed more pronounced differences in transcriptomic signatures with opposing directionality. Overall, we identified disparate and shared genes tied to regional vulnerability with increased biological interpretation including overlap with synaptic density maps and pathologically-specific gene expression, illuminating intricate molecular underpinnings contributing to heterogeneities in bvFTD.
