## Supplementary material for "Disparate and shared transcriptomic signatures associated with cortical atrophy in genetic bvFTD": Table S3

### Sheet: TDP-43 pathology enriched genes
PLS1 genes overlapped with TDP-43 pathology related genes
C9orf72 PLS1+	C9orf72 PLS1-	GRN PLS1+	GRN PLS1-	MAPT PLS1+	MAPT PLS1-
ATP2B4	ANK1	ADCYAP1R1	ADAM23	ARHGAP29	ACAT2
B9D1	ANKS6	AK4	AFAP1L1	BSDC1	ACTR1A
C11orf97	ASB13	AKR7L	ANKRD24	BTBD11	AIMP2
C1QL1	CACNB4	ARHGAP18	ANKRD34C	CBWD5	AMZ1
C1QL3	CADPS2	ARHGAP6	ANO5	CCDC144NL	ANGEL1
CNN3	CCDC57	C12orf75	ARHGAP26	CELF1	BCL11B
CNTN1	CCNB1IP1	CD24	ARHGEF17	CELSR3	C12orf76
CPNE7	CDH7	CFLAR	ARL5B	CFAP69	CDH6
CREM	CKMT1B	DAPL1	ASB13	CNKSR2	CDHR1
EFCAB1	COL5A1	FERMT2	ATRNL1	COG3	CIDEA
FAM171B	DCBLD2	FNBP1L	C1RL	COL5A1	CPT1A
GABRA3	DENND1B	GLRA2	C3orf18	DMKN	CREM
GABRA5	DMKN	GNG2	CABP1	EML5	DHCR24
GABRB1	EPB41	GNG4	CAMKK2	ETV6	FABP6
GLRA2	FBN1	GPC4	CCDC39	FAM153A	FDFT1
GNG2	FBXO32	GRIA1	CCNI	FAM19A2	GGTA1P
GRIN3A	FMN2	KLHL1	CDS1	FGF13	GNB4
IL33	FNDC5	LOXL1	CELF2	FMN2	GRB10
KCNG1	GGA2	LUZP2	CHN1	FNDC5	GTDC1
KIF21B	GPATCH8	LYPD1	CIT	GOLGA8A	HSPA8
LRRC3B	HPS1	MAPK8IP1	CORO2A	GPR137C	IDI1
LUZP2	HS3ST1	NCAM1	DEPDC5	GPR161	KCNMB2
MAPK3	IFFO1	NUPR1	DMKN	ICA1L	KIAA0368
MEIS3	IFNLR1	PCDH15	EHD2	IFNLR1	LCP2
MGST1	INTS4P1	PCOLCE2	EIF4E1B	IGDCC3	LDHA
NKAIN3	JDP2	PDLIM5	EIF5A2	IPO5	MORN5
PCED1B	JMJD1C	PEA15	ELAVL4	KIAA0895L	MOXD1
PDGFRA	LPCAT4	PRKG1	EPHX4	LATS1	MSMO1
PEA15	LRCH1	PTPRA	ETV6	LEO1	OAZ2
PID1	LZTS3	PTPRR	FAM162B	LIN7A	PDE11A
PLAC9	MAP3K6	RYR3	FAM217B	LINGO2	QSOX1
PRKCD	MTCL1	SCN9A	FBLN7	LRRK2	RTN4RL2
PRR5	NR3C1	SEMA4A	FBXO32	MAP3K9	SERPINB8
PTGER3	OSBP2	SFMBT2	FBXO33	MBL1P	SH3BGRL3
PTPRA	OSBPL6	SLIT3	FHL2	MBP	SKAP2
RAB27B	OVGP1	SMARCD3	GABRA4	MYNN	SLC17A8
RAP2B	PIAS2	TIMP2	GABRG2	MYO5C	SNN
ROBO1	POU2F2	TINCR	GFRA2	NLGN1	SOD1
SCPEP1	PRIM1	TMEM200A	GK	NRG4	ST3GAL1
SH3BGRL3	RMND5A	TSPAN18	GPR158	NTM	TATDN3
SH3RF1	RORA	WDR1	GPR161	OSBP2	TFDP2
SMARCD3	RPGR	WWC1	GRIN2A	PARM1	TG
SULF2	RPS6KA3	ZCCHC12	HIVEP2	PCDH11Y	THBS4
SUMF1	SEC31B		HR	PIAS2	TLDC1
TCEA3	SECISBP2		HS6ST1	PILRA	TMEM120A
TG	STARD5		IFFO1	PLK5	TMEM182
TMEFF2	SYCP2		ITPR1	PNISR	TMEM230
TMEM200A	SYT12		JDP2	PPFIA4	TMTC1
TUBB2A	TMEM132E		KALRN	PPP2R2D	TXNL4A
TUBB8P12	TRANK1		KCNB1	PTCHD4	UCHL1
TXNL4A	TRPC3		KCNQ5	PTPN4	UHMK1
UHMK1	TTC39B		KCNS1	RADIL
WDR86	UPP1		KITLG	RGS7
ZNF706	ZADH2		KLF12	RNF144A
	ZNF250		LRCH1	RNF165
	ZNF398		LUZP1	RNLS
	ZNF519		LYNX1	RORA
	ZNF718		LYPD5	RORB
			MAFB	SEC16A
			MAPK10	SEC31B
			MAST4	SEMA5B
			MAT2B	SETD6
			MCOLN1	SLC12A8
			MTCL1	SLC24A4
			NEFH	SLC44A5
			NGEF	SOCS5
			NOVA1	SRSF11
			NR3C1	ST6GAL2
			NR3C2	SYBU
			NREP	TCERG1
			NTN4	TENM2
			ONECUT2	TIAM1
			OPN3	TMEM132E
			OR2L13	TMOD1
			OSBPL1A	TPTE2P1
			PAG1	TRIM9
			PDP1	TRIO
			PLEKHA6	TRPM3
			PNLDC1	TRRAP
			POU6F2	TSHZ3
			PPM1A	UIMC1
			PPM1L	USP28
			PPP1CB	UST
			PPP3CA	WDR19
			PRAG1	WSCD2
			PRSS16	ZADH2
			RAB37	ZNF337
			RARB	ZNF534
			RASGRP2
			RBFOX1
			RBFOX3
			RET
			RFPL2
			RGS6
			RPH3A
			RPS6KA3
			SBNO1
			SKIDA1
			SLC20A1
			SLC24A2
			SLC39A14
			SORL1
			SRA1
			SRPK1
			SSX2IP
			ST3GAL3
			ST8SIA1
			STAMBPL1
			STARD5
			STEAP2
			STRN
			STXBP5L
			SUSD5
			SYT12
			TBC1D4
			TCF7L2
			TESPA1
			TOX2
			TRPM2
			TUBGCP4
			UBXN10
			USP31
			VSNL1
			WDR33
			ZADH2
			ZBTB16
			ZDHHC21
			ZMAT4
			ZNF25

### Sheet: TAU pathology enriched genes
PLS1 genes overlapped with TAU pathology related genes
C9orf72 PLS1+	C9orf72 PLS1-	GRN PLS1+	GRN PLS1-	MAPT PLS1+	MAPT PLS1-
AP2B1	ANK1	ADCYAP1R1	ADAM22	ATAD5	AKR1C3
ATOX1	ASB13	ALDH9A1	AFAP1L1	BACH2	ANXA4
ATP2B4	BAK1	EDNRB	ALDH1A3	BTBD11	CDKN2AIPNL
C1orf50	CACNB4	FERMT2	ASB13	C15orf41	CLPB
CACNA1H	CUX1	FNBP1L	ATF4	CBWD5	DAD1
CNN3	DCBLD2	GLUD2	CAMTA1	CELSR3	DHCR24
DNAH5	DENND1B	GPC4	CCDC39	DLG5	EPB41L4A
DPYSL3	DIS3L2	KLHL1	CD99L2	DMKN	ETFB
FAM171B	DMKN	LRCH2	CDCA5	DPM3	FDFT1
FBXO2	FBXO9	RPN2	CHAF1A	ELL	GTPBP4
GABRB1	FMN2	RYR1	CHML	FAM110A	HLCS
GTF2H5	GLIS1	RYR3	CORO2A	FMN2	HSPA8
KIF21B	HS3ST1	TMEM100	DEPDC5	ICA1L	LCP2
KLK10	IGFALS		DMKN	KIN	ME1
LSM4	LRRC49		EHD2	LEO1	MOXD1
ME1	LYSMD4		FAM49B	MED23	MPI
NKAIN3	MTPAP		FASTKD5	NLGN1	MRPL51
NSFL1C	NOXO1		FBLN7	NOXO1	OAZ2
RER1	NR3C1		GK	PCDHB11	PDE11A
RNF181	NT5M		HACL1	PCDHB7	PIGP
SNX7	PIAS2		HECA	PIAS2	PLA2G7
TMEM208	POU2F2		HS6ST1	RBM14	POMP
TRAPPC2L	RBM14		LTB	SLC24A4	PPIAL4G
UBA52	SLC25A37		MAFB	SLC44A5	QSOX1
	ST3GAL6		MAP3K13	SPEN	RER1
	TAF1C		NOVA1	SPINK2	RESP18
	TAS2R14		NR3C1	STAG3L2	SERPINB8
	TTC39B		NT5M	TCF4	SLC39A11
	URM1		NUDT22	TIAM1	SLC7A6OS
	XKR6		ONECUT2	TRIM7	SNRNP27
	ZNF333		P2RX6	TRRAP	SOD1
			PKDCC	WDR19	SOX5
			PLXDC1	XKR6	TATDN3
			PRMT7	ZCCHC14	TMEM141
			RAB37	ZNF10	UBA52
			RABEPK	ZNF136	VCL
			SLC25A32	ZNF324	ZMPSTE24
			SLCO4A1	ZNF606	ZSCAN5A
			ST3GAL3	ZNF660
			UBE2D4	ZNF749
			UBXN10	ZNF789
			WFDC2	ZNF8
			XKR6
			ZBTB16
			ZFHX2
