## Supplementary material for "Disparate and shared transcriptomic signatures associated with cortical atrophy in genetic bvFTD": Table S4

### Sheet: TDP-43 pathology enrichment
C9orf72 PLS1 genes overlapped with TDP-43 pathology related genes
Term	LogP	Enrichment	Z-score	#GeneInGO	#GeneInGOAndHitList	%InGO	Hits	Log(q-value)	Benjamini-Hochberg q-value	GROUP_ID	FirstInGroupByEnrichment
R-HSA-112316: Neuronal System	-5.59068	4.87758	6.43072	360	13	11.6071	CACNB4|EPB41|GABRA3|GABRA5|GABRB1|GLRA2|KCNG1|MAPK3|RPS6KA3|TUBB2A|GNG2|SYT12|GRIN3A	-1.33173	0.0465876	1	1
GO:0099095: ligand-gated monoatomic anion channel activity	-5.31535	33.7679	11.3254	16	4	3.57143	GABRA3|GABRA5|GABRB1|GLRA2	-1.33173	0.0465876	1	0
R-HSA-112314: Neurotransmitter receptors and postsynaptic signal transmission	-5.20358	6.90706	6.80748	176	9	8.03571	GABRA3|GABRA5|GABRB1|GLRA2|MAPK3|RPS6KA3|TUBB2A|GNG2|GRIN3A	-1.33173	0.0465876	1	0
GO:1904315: transmitter-gated monoatomic ion channel activity involved in regulation of postsynaptic membrane potential	-5.19498	18.7599	9.21355	36	5	4.46429	GABRA3|GABRA5|GABRB1|GLRA2|GRIN3A	-1.33173	0.0465876	1	0
GO:0099529: neurotransmitter receptor activity involved in regulation of postsynaptic membrane potential	-5.07578	17.7726	8.94035	38	5	4.46429	GABRA3|GABRA5|GABRB1|GLRA2|GRIN3A	-1.33173	0.0465876	1	0
R-HSA-112315: Transmission across Chemical Synapses	-5.0189	5.74772	6.33485	235	10	8.92857	CACNB4|GABRA3|GABRA5|GABRB1|GLRA2|MAPK3|RPS6KA3|TUBB2A|GNG2|GRIN3A	-1.33173	0.0465876	1	0
GO:0022824: transmitter-gated monoatomic ion channel activity	-4.75594	15.349	8.23188	44	5	4.46429	GABRA3|GABRA5|GABRB1|GLRA2|GRIN3A	-1.19371	0.0640163	1	0
GO:0022835: transmitter-gated channel activity	-4.75594	15.349	8.23188	44	5	4.46429	GABRA3|GABRA5|GABRB1|GLRA2|GRIN3A	-1.19371	0.0640163	1	0
GO:0007214: gamma-aminobutyric acid signaling pathway	-4.5689	22.5119	9.1085	24	4	3.57143	CACNB4|GABRA3|GABRA5|GABRB1	-1.05782	0.0875352	1	0
GO:0098960: postsynaptic neurotransmitter receptor activity	-4.48103	13.5071	7.65032	50	5	4.46429	GABRA3|GABRA5|GABRB1|GLRA2|GRIN3A	-1.0157	0.0964485	1	0
GO:0005230: extracellular ligand-gated monoatomic ion channel activity	-4.35694	12.7426	7.39574	53	5	4.46429	GABRA3|GABRA5|GABRB1|GLRA2|GRIN3A	-0.933007	0.116679	1	0
GO:0022851: GABA-gated chloride ion channel activity	-4.08206	33.7679	9.80683	12	3	2.67857	GABRA3|GABRA5|GABRB1	-0.735588	0.183828	1	0
WP4829: mBDNF and proBDNF regulation of GABA neurotransmission	-4.05927	16.8839	7.76802	32	4	3.57143	CREM|GABRA3|GABRA5|GABRB1	-0.735588	0.183828	1	0
hsa05033: Nicotine addiction	-4.00562	16.3723	7.63462	33	4	3.57143	GABRA3|GABRA5|GABRB1|GRIN3A	-0.735588	0.183828	1	0
GO:0004890: GABA-A receptor activity	-3.97046	31.1703	9.39844	13	3	2.67857	GABRA3|GABRA5|GABRB1	-0.735588	0.183828	1	0
GO:1902711: GABA-A receptor complex	-3.97046	31.1703	9.39844	13	3	2.67857	GABRA3|GABRA5|GABRB1	-0.735588	0.183828	1	0
GO:0005237: inhibitory extracellular ligand-gated monoatomic ion channel activity	-3.97046	31.1703	9.39844	13	3	2.67857	GABRA3|GABRA5|GLRA2	-0.735588	0.183828	1	0
GO:0099507: ligand-gated monoatomic ion channel activity involved in regulation of presynaptic membrane potential	-3.86807	28.9439	9.03377	14	3	2.67857	GABRA3|GABRA5|GABRB1	-0.658023	0.219774	1	0
GO:0030594: neurotransmitter receptor activity	-3.77524	9.64796	6.26307	70	5	4.46429	GABRA3|GABRA5|GABRB1|GLRA2|GRIN3A	-0.609216	0.245914	1	0
GO:1902710: GABA receptor complex	-3.77351	27.0143	8.70544	15	3	2.67857	GABRA3|GABRA5|GABRB1	-0.609216	0.245914	1	0
GO:0016917: GABA receptor activity	-3.68568	25.3259	8.40768	16	3	2.67857	GABRA3|GABRA5|GABRB1	-0.542574	0.286699	1	0
GO:0005496: steroid binding	-3.60684	8.88628	5.95237	76	5	4.46429	NR3C1|RORA|OSBP2|STARD5|OSBPL6	-0.48394	0.328141	2	1
GO:0034707: chloride channel complex	-3.55093	12.5648	6.55854	43	4	3.57143	GABRA3|GABRA5|GABRB1|GLRA2	-0.447336	0.356996	1	0
GO:0007268: chemical synaptic transmission	-3.49983	3.78351	4.59654	357	10	8.92857	CACNB4|GABRA3|GABRA5|GABRB1|GLRA2|NR3C1|RPS6KA3|SYT12|CADPS2|GRIN3A	-0.432443	0.369451	1	0
GO:0098916: anterograde trans-synaptic signaling	-3.49983	3.78351	4.59654	357	10	8.92857	CACNB4|GABRA3|GABRA5|GABRB1|GLRA2|NR3C1|RPS6KA3|SYT12|CADPS2|GRIN3A	-0.432443	0.369451	1	0
GO:0034702: monoatomic ion channel complex	-3.45935	4.61783	4.8168	234	8	7.14286	CACNB4|GABRA3|GABRA5|GABRB1|GLRA2|KCNG1|TRPC3|GRIN3A	-0.409004	0.389938	1	0
GO:0060078: regulation of postsynaptic membrane potential	-3.38043	7.94538	5.54557	85	5	4.46429	GABRA3|GABRA5|GABRB1|GLRA2|GRIN3A	-0.346469	0.45033	1	0
GO:0099537: trans-synaptic signaling	-3.34975	3.62122	4.42686	373	10	8.92857	CACNB4|GABRA3|GABRA5|GABRB1|GLRA2|NR3C1|RPS6KA3|SYT12|CADPS2|GRIN3A	-0.331584	0.466032	1	0
R-HSA-977443: GABA receptor activation	-3.26426	10.5938	5.92691	51	4	3.57143	GABRA3|GABRA5|GABRB1|GNG2	-0.276056	0.529595	1	0
GO:0032934: sterol binding	-3.26426	10.5938	5.92691	51	4	3.57143	RORA|OSBP2|STARD5|OSBPL6	-0.276056	0.529595	2	0
R-HSA-4090294: SUMOylation of intracellular receptors	-3.14639	16.8839	6.72552	24	3	2.67857	NR3C1|RORA|PIAS2	-0.172425	0.672318	3	1
GO:0099536: synaptic signaling	-3.1147	3.37679	4.1606	400	10	8.92857	CACNB4|GABRA3|GABRA5|GABRB1|GLRA2|NR3C1|RPS6KA3|SYT12|CADPS2|GRIN3A	-0.162528	0.687815	1	0
R-HSA-375165: NCAM signaling for neurite out-growth	-3.10934	9.64796	5.59926	56	4	3.57143	CACNB4|COL5A1|MAPK3|PTPRA	-0.162528	0.687815	4	1
GO:0099505: regulation of presynaptic membrane potential	-3.0423	15.5852	6.4282	26	3	2.67857	GABRA3|GABRA5|GABRB1	-0.108455	0.779013	1	0
WP4159: GABA receptor signaling	-2.99348	15.0079	6.29161	27	3	2.67857	GABRA3|GABRA5|GABRB1	-0.0722285	0.846782	1	0
GO:0005254: chloride channel activity	-2.96911	8.85714	5.31037	61	4	3.57143	GABRA3|GABRA5|GABRB1|GLRA2	-0.0696072	0.851908	1	0
GO:0015276: ligand-gated monoatomic ion channel activity	-2.96231	6.43197	4.82372	105	5	4.46429	GABRA3|GABRA5|GABRB1|GLRA2|GRIN3A	-0.0696072	0.851908	1	0
M240: PID SYNDECAN 2 PATHWAY	-2.9466	14.4719	6.1621	28	3	2.67857	EPB41|PRKCD|MAPK3	-0.0696072	0.851908	5	1
GO:0022834: ligand-gated channel activity	-2.94387	6.37129	4.79266	106	5	4.46429	GABRA3|GABRA5|GABRB1|GLRA2|GRIN3A	-0.0696072	0.851908	1	0
R-HSA-400253: Circadian Clock	-2.89101	8.44196	5.15247	64	4	3.57143	CREM|NR3C1|RORA|SMARCD3	-0.0371687	0.917976	3	0
R-HSA-373760: L1CAM interactions	-2.88971	6.19594	4.70181	109	5	4.46429	ANK1|CNTN1|MAPK3|RPS6KA3|TUBB2A	-0.0371687	0.917976	4	0
GO:0048787: presynaptic active zone membrane	-2.85809	13.5071	5.92199	30	3	2.67857	ATP2B4|GABRA3|GABRB1	-0.026234	0.941382	1	0
GO:0015248: sterol transporter activity	-2.85809	13.5071	5.92199	30	3	2.67857	OSBP2|STARD5|OSBPL6	-0.026234	0.941382	2	0
GO:0098793: presynapse	-2.84768	2.9076	3.78859	511	11	9.82143	ATP2B4|CACNB4|CNTN1|GABRA3|GABRA5|GABRB1|RAB27B|C1QL1|SYT12|CADPS2|GRIN3A	-0.0258131	0.942295	1	0
GO:0006820: monoatomic anion transport	-2.83726	6.02997	4.6143	112	5	4.46429	GABRA3|GABRA5|GABRB1|GLRA2|TG	-0.0251449	0.943746	1	0
GO:0007423: sensory organ development	-2.81028	3.0768	3.81363	439	10	8.92857	ATP2B4|COL5A1|FBN1|GABRA5|PDGFRA|MAPK3|SMARCD3|B9D1|MEIS3|TMEM132E	-0.00771123	0.982401	6	1
GO:0015698: inorganic anion transport	-2.78642	5.87267	4.52992	115	5	4.46429	GABRA3|GABRA5|GABRB1|GLRA2|TG	0	1	1	0
M30: PID HDAC CLASSII PATHWAY	-2.7758	12.6629	5.70375	32	3	2.67857	NR3C1|TUBB2A|GNG2	0	1	7	1
GO:0005253: monoatomic anion channel activity	-2.74646	7.71837	4.86561	70	4	3.57143	GABRA3|GABRA5|GABRB1|GLRA2	0	1	1	0
GO:0043178: alcohol binding	-2.70137	7.50397	4.77747	72	4	3.57143	TRPC3|OSBP2|STARD5|OSBPL6	0	1	2	0
GO:0048880: sensory system development	-2.67866	3.49699	3.82997	309	8	7.14286	ATP2B4|COL5A1|FBN1|PDGFRA|SMARCD3|B9D1|MEIS3|TMEM132E	0	1	6	0
GO:0042060: wound healing	-2.66858	3.90702	3.93709	242	7	6.25	COL5A1|PDGFRA|RAP2B|TMEFF2|IL33|DCBLD2|JMJD1C	0	1	8	1
GO:0045143: homologous chromosome segregation	-2.66237	11.5776	5.41053	35	3	2.67857	SYCP2|FMN2|CCNB1IP1	0	1	9	1
GO:1902495: transmembrane transporter complex	-2.66126	3.47451	3.808	311	8	7.14286	CACNB4|GABRA3|GABRA5|GABRB1|GLRA2|KCNG1|TRPC3|GRIN3A	0	1	1	0
GO:0022839: monoatomic ion gated channel activity	-2.6585	3.89095	3.92353	243	7	6.25	CACNB4|GABRA3|GABRA5|GABRB1|GLRA2|KCNG1|GRIN3A	0	1	1	0
GO:0022836: gated channel activity	-2.64847	3.875	3.91004	244	7	6.25	CACNB4|GABRA3|GABRA5|GABRB1|GLRA2|KCNG1|GRIN3A	0	1	1	0
hsa04080: Neuroactive ligand-receptor interaction	-2.62857	3.8435	3.88327	246	7	6.25	GABRA3|GABRA5|GABRB1|GLRA2|NR3C1|PTGER3|GRIN3A	0	1	1	0
hsa04727: GABAergic synapse	-2.57417	6.92674	4.53214	78	4	3.57143	GABRA3|GABRA5|GABRB1|GNG2	0	1	1	0
hsa04723: Retrograde endocannabinoid signaling	-2.56817	5.23533	4.17214	129	5	4.46429	GABRA3|GABRA5|GABRB1|MAPK3|GNG2	0	1	1	0
GO:1902476: chloride transmembrane transport	-2.53423	6.75357	4.45606	80	4	3.57143	GABRA3|GABRA5|GABRB1|GLRA2	0	1	1	0
GO:0005216: monoatomic ion channel activity	-2.50301	3.27446	3.60779	330	8	7.14286	CACNB4|GABRA3|GABRA5|GABRB1|GLRA2|KCNG1|TRPC3|GRIN3A	0	1	1	0
hsa05032: Morphine addiction	-2.49541	6.58885	4.38255	82	4	3.57143	GABRA3|GABRA5|GABRB1|GNG2	0	1	1	0
GO:0045599: negative regulation of fat cell differentiation	-2.49516	10.1304	4.99356	40	3	2.67857	RORA|JDP2|PTGR3	0	1	10	1
GO:0015108: chloride transmembrane transporter activity	-2.47641	6.50947	4.34671	83	4	3.57143	GABRA3|GABRA5|GABRB1|GLRA2	0	1	1	0
GO:0035249: synaptic transmission, glutamatergic	-2.46448	9.88328	4.91894	41	3	2.67857	CACNB4|NR3C1|GRIN3A	0	1	11	1
GO:1990351: transporter complex	-2.45554	3.21599	3.54757	336	8	7.14286	CACNB4|GABRA3|GABRA5|GABRB1|GLRA2|KCNG1|TRPC3|GRIN3A	0	1	1	0
GO:0015485: cholesterol binding	-2.43462	9.64796	4.84685	42	3	2.67857	OSBP2|STARD5|OSBPL6	0	1	2	0
GO:0005200: structural constituent of cytoskeleton	-2.42095	6.28239	4.24263	86	4	3.57143	ANK1|EPB41|TUBB2A|TUBB8B	0	1	12	1
GO:0009611: response to wounding	-2.40919	3.15957	3.48869	342	8	7.14286	COL5A1|PDGFRA|RAP2B|TMEFF2|SULF2|IL33|DCBLD2|JMJD1C	0	1	8	0
GO:0006821: chloride transport	-2.40296	6.21018	4.20903	87	4	3.57143	GABRA3|GABRA5|GABRB1|GLRA2	0	1	1	0
R-HSA-442755: Activation of NMDA receptors and postsynaptic events	-2.40296	6.21018	4.20903	87	4	3.57143	MAPK3|RPS6KA3|TUBB2A|GRIN3A	0	1	4	0
GO:0035270: endocrine system development	-2.3333	5.93721	4.07971	91	4	3.57143	NR3C1|PDGFRA|MAPK3|TG	0	1	13	1
GO:1901702: salt transmembrane transporter activity	-2.30777	2.80102	3.28777	434	9	8.03571	ATP2B4|CACNB4|GABRA3|GABRA5|GABRB1|GLRA2|KCNG1|TRPC3|GRIN3A	0	1	1	0
GO:0097060: synaptic membrane	-2.30521	3.03531	3.35618	356	8	7.14286	ATP2B4|CNTN1|GABRA3|GABRA5|GABRB1|GLRA2|PTPRA|GRIN3A	0	1	1	0
R-HSA-422475: Axon guidance	-2.29516	2.60756	3.21525	518	10	8.92857	ANK1|CACNB4|CNTN1|COL5A1|MAPK3|PTPRA|ROBO1|RPS6KA3|TRPC3|TUBB2A	0	1	4	0
GO:0042734: presynaptic membrane	-2.28884	4.50238	3.72298	150	5	4.46429	ATP2B4|CNTN1|GABRA3|GABRA5|GABRB1	0	1	1	0
M166: PID ATF2 PATHWAY	-2.27056	8.44196	4.4598	48	3	2.67857	PDGFRA|MAPK3|JDP2	0	1	13	0
GO:0098661: inorganic anion transmembrane transport	-2.26711	5.68722	3.95788	95	4	3.57143	GABRA3|GABRA5|GABRB1|GLRA2	0	1	1	0
GO:0015267: channel activity	-2.24827	2.9686	3.28333	364	8	7.14286	CACNB4|GABRA3|GABRA5|GABRB1|GLRA2|KCNG1|TRPC3|GRIN3A	0	1	1	0
GO:0022803: passive transmembrane transporter activity	-2.24827	2.9686	3.28333	364	8	7.14286	CACNB4|GABRA3|GABRA5|GABRB1|GLRA2|KCNG1|TRPC3|GRIN3A	0	1	1	0
GO:0008509: monoatomic anion transmembrane transporter activity	-2.21956	5.51312	3.87096	98	4	3.57143	GABRA3|GABRA5|GABRB1|GLRA2	0	1	1	0
GO:0051480: regulation of cytosolic calcium ion concentration	-2.19687	7.94538	4.29074	51	3	2.67857	ATP2B4|CACNB4|TRPC3	0	1	11	0
R-HSA-416476: G alpha (q) signalling events	-2.18329	4.24753	3.5552	159	5	4.46429	PRKCD|MAPK3|RPS6KA3|TRPC3|GNG2	0	1	5	0
GO:0098656: monoatomic anion transmembrane transport	-2.1737	5.34936	3.78755	101	4	3.57143	GABRA3|GABRA5|GABRB1|GLRA2	0	1	1	0
R-HSA-9675108: Nervous system development	-2.15519	2.4875	3.04869	543	10	8.92857	ANK1|CACNB4|CNTN1|COL5A1|MAPK3|PTPRA|ROBO1|RPS6KA3|TRPC3|TUBB2A	0	1	4	0
GO:0006939: smooth muscle contraction	-2.15039	7.64555	4.18551	53	3	2.67857	ATP2B4|PTGER3|SULF2	0	1	14	1
GO:0001654: eye development	-2.14403	3.13079	3.23029	302	7	6.25	ATP2B4|COL5A1|FBN1|PDGFRA|SMARCD3|B9D1|MEIS3	0	1	6	0
GO:0015103: inorganic anion transmembrane transporter activity	-2.1294	5.19505	3.7074	104	4	3.57143	GABRA3|GABRA5|GABRB1|GLRA2	0	1	1	0
GO:0150063: visual system development	-2.11403	3.08987	3.18959	306	7	6.25	ATP2B4|COL5A1|FBN1|PDGFRA|SMARCD3|B9D1|MEIS3	0	1	6	0
GO:0043235: receptor complex	-2.10661	3.0798	3.17952	307	7	6.25	GABRA3|GABRA5|GABRB1|PDGFRA|PTPRA|GRIN3A|IFNLR1	0	1	1	0
GO:0045598: regulation of fat cell differentiation	-2.08659	5.0494	3.63029	107	4	3.57143	RORA|JDP2|FNDC5|PTGR3	0	1	10	0
GO:0071417: cellular response to organonitrogen compound	-2.07158	2.57007	2.99616	473	9	8.03571	ATP2B4|FBN1|GABRB1|GLRA2|PDGFRA|PRKCD|MAPK3|PTPRA|GNG2	0	1	5	0
GO:0045132: meiotic chromosome segregation	-2.06307	7.10902	3.99068	57	3	2.67857	SYCP2|FMN2|CCNB1IP1	0	1	9	0
R-HSA-109582: Hemostasis	-2.04335	2.54319	2.96089	478	9	8.03571	ATP2B4|PRKCD|MAPK3|RAB27B|TRPC3|TUBB2A|KIF21B|GNG2|JMJD1C	0	1	5	0
GO:0005581: collagen trimer	-2.04232	6.98645	3.94489	58	3	2.67857	COL5A1|C1QL1|C1QL3	0	1	15	1
GO:0010959: regulation of metal ion transport	-2.04129	2.99209	3.09068	316	7	6.25	ATP2B4|CACNB4|CNTN1|EPB41|KCNG1|TRPC3|NKAIN3	0	1	11	0
GO:0032870: cellular response to hormone stimulus	-2.03681	2.72872	3.01057	396	8	7.14286	FBN1|NR3C1|PRKCD|MAPK3|PTPRA|GNG2|PID1|FBXO32	0	1	5	0
GO:0030336: negative regulation of cell migration	-2.0353	3.34888	3.18117	242	6	5.35714	ATP2B4|RAP2B|ROBO1|LRCH1|TMEFF2|IL33	0	1	8	0
GO:0015085: calcium ion transmembrane transporter activity	-2.0051	4.78129	3.48437	113	4	3.57143	ATP2B4|CACNB4|TRPC3|GRIN3A	0	1	11	0
GRN PLS1 genes overlapped with TDP-43 pathology related genes
Term	LogP	Enrichment	Z-score	#GeneInGO	#GeneInGOAndHitList	%InGO	Hits	Log(q-value)	Benjamini-Hochberg q-value	GROUP_ID	FirstInGroupByEnrichment
GO:0015276: ligand-gated monoatomic ion channel activity	-5.51748	7.53887	7.21028	105	9	5.23256	GABRA4|GABRG2|GLRA2|GRIA1|GRIN2A|ITPR1|RYR3|TRPM2|MCOLN1	-1.56907	0.0269728	1	1
GO:0022834: ligand-gated channel activity	-5.48316	7.46775	7.16597	106	9	5.23256	GABRA4|GABRG2|GLRA2|GRIA1|GRIN2A|ITPR1|RYR3|TRPM2|MCOLN1	-1.56907	0.0269728	1	0
GO:0022839: monoatomic ion gated channel activity	-5.37931	4.70533	6.24437	243	13	7.55814	GABRA4|GABRG2|GLRA2|GRIA1|GRIN2A|ITPR1|KCNB1|KCNS1|RYR3|SCN9A|TRPM2|KCNQ5|MCOLN1	-1.56907	0.0269728	2	1
GO:0022836: gated channel activity	-5.3598	4.68605	6.22485	244	13	7.55814	GABRA4|GABRG2|GLRA2|GRIA1|GRIN2A|ITPR1|KCNB1|KCNS1|RYR3|SCN9A|TRPM2|KCNQ5|MCOLN1	-1.56907	0.0269728	2	0
GO:0099604: ligand-gated calcium channel activity	-5.29162	19.1203	9.32615	23	5	2.90698	GRIN2A|ITPR1|RYR3|TRPM2|MCOLN1	-1.56907	0.0269728	2	0
GO:0005216: monoatomic ion channel activity	-5.25544	3.99789	5.90478	330	15	8.72093	GABRA4|GABRG2|GLRA2|GRIA1|GRIN2A|ITPR1|KCNB1|KCNS1|RYR3|SCN9A|TRPM2|SLC24A2|KCNQ5|MCOLN1|ANO5	-1.56907	0.0269728	2	0
hsa04713: Circadian entrainment	-5.11588	7.90593	7.00714	89	8	4.65116	ADCYAP1R1|GNG4|GRIA1|GRIN2A|ITPR1|PRKG1|RYR3|GNG2	-1.49646	0.0318814	3	1
GO:0015267: channel activity	-4.74856	3.62446	5.43527	364	15	8.72093	GABRA4|GABRG2|GLRA2|GRIA1|GRIN2A|ITPR1|KCNB1|KCNS1|RYR3|SCN9A|TRPM2|SLC24A2|KCNQ5|MCOLN1|ANO5	-1.23828	0.0577719	2	0
GO:0022803: passive transmembrane transporter activity	-4.74856	3.62446	5.43527	364	15	8.72093	GABRA4|GABRG2|GLRA2|GRIA1|GRIN2A|ITPR1|KCNB1|KCNS1|RYR3|SCN9A|TRPM2|SLC24A2|KCNQ5|MCOLN1|ANO5	-1.23828	0.0577719	2	0
GO:0015278: calcium-release channel activity	-4.69954	23.4543	9.33044	15	4	2.32558	ITPR1|RYR3|TRPM2|MCOLN1	-1.23502	0.0582082	2	0
GO:1901702: salt transmembrane transporter activity	-4.44002	3.24252	5.08329	434	16	9.30233	GABRA4|GABRG2|GLRA2|GRIN2A|ITPR1|KCNB1|KCNS1|RYR3|SCN9A|SLC20A1|TRPM2|SLC39A14|SLC24A2|KCNQ5|MCOLN1|ANO5	-1.0169	0.0961844	2	0
R-HSA-4086398: Ca2+ pathway	-4.35223	9.25826	6.69866	57	6	3.48837	GNG4|ITPR1|PPP3CA|PRKG1|TCF7L2|GNG2	-0.966887	0.107923	3	0
GO:1904315: transmitter-gated monoatomic ion channel activity involved in regulation of postsynaptic membrane potential	-4.29418	12.2158	7.22503	36	5	2.90698	GABRA4|GABRG2|GLRA2|GRIA1|GRIN2A	-0.943606	0.113866	1	0
R-HSA-112316: Neuronal System	-4.19234	3.42041	4.9844	360	14	8.13953	GABRA4|GABRG2|GLRA2|GNG4|GRIA1|GRIN2A|KCNB1|KCNS1|RPS6KA3|PDLIM5|CAMKK2|GNG2|KCNQ5|SYT12	-0.908276	0.123516	1	0
GO:0099529: neurotransmitter receptor activity involved in regulation of postsynaptic membrane potential	-4.17784	11.5728	6.99796	38	5	2.90698	GABRA4|GABRG2|GLRA2|GRIA1|GRIN2A	-0.908276	0.123516	1	0
GO:0005217: intracellular ligand-gated monoatomic ion channel activity	-4.16868	17.5907	7.96176	20	4	2.32558	ITPR1|RYR3|TRPM2|MCOLN1	-0.908276	0.123516	2	0
GO:0097553: calcium ion transmembrane import into cytosol	-4.1032	6.76565	5.91591	91	7	4.06977	GRIN2A|ITPR1|RYR3|SCN9A|TRPM2|SLC24A2|MCOLN1	-0.902093	0.125287	2	0
GO:0015318: inorganic molecular entity transmembrane transporter activity	-4.07838	2.89769	4.70358	516	17	9.88372	GABRA4|GABRG2|GLRA2|GRIA1|GRIN2A|ITPR1|KCNB1|KCNS1|RYR3|SCN9A|SLC20A1|TRPM2|SLC39A14|SLC24A2|KCNQ5|MCOLN1|ANO5	-0.902093	0.125287	2	0
hsa04728: Dopaminergic synapse	-4.06929	5.67442	5.6049	124	8	4.65116	GNG4|GRIA1|GRIN2A|ITPR1|PPP1CB|PPP3CA|MAPK10|GNG2	-0.902093	0.125287	3	0
hsa04720: Long-term potentiation	-4.06558	8.24564	6.22916	64	6	3.48837	GRIA1|GRIN2A|ITPR1|PPP1CB|PPP3CA|RPS6KA3	-0.902093	0.125287	4	1
GO:0005262: calcium channel activity	-3.92736	6.34716	5.66563	97	7	4.06977	GRIN2A|ITPR1|RYR3|SCN9A|TRPM2|SLC24A2|MCOLN1	-0.785055	0.164038	2	0
GO:0022824: transmitter-gated monoatomic ion channel activity	-3.86656	9.99471	6.4075	44	5	2.90698	GABRA4|GABRG2|GLRA2|GRIA1|GRIN2A	-0.763767	0.172279	1	0
GO:0022835: transmitter-gated channel activity	-3.86656	9.99471	6.4075	44	5	2.90698	GABRA4|GABRG2|GLRA2|GRIA1|GRIN2A	-0.763767	0.172279	1	0
GO:0015075: monoatomic ion transmembrane transporter activity	-3.80191	2.74855	4.45422	544	17	9.88372	GABRA4|GABRG2|GLRA2|GRIA1|GRIN2A|ITPR1|KCNB1|KCNS1|RYR3|SCN9A|SLC20A1|TRPM2|SLC39A14|SLC24A2|KCNQ5|MCOLN1|ANO5	-0.717606	0.1916	2	0
R-HSA-112314: Neurotransmitter receptors and postsynaptic signal transmission	-3.7344	4.49762	5.0051	176	9	5.23256	GABRA4|GABRG2|GLRA2|GNG4|GRIA1|GRIN2A|RPS6KA3|CAMKK2|GNG2	-0.684283	0.206879	1	0
GO:0051056: regulation of small GTPase mediated signal transduction	-3.7297	3.73548	4.76184	259	11	6.39535	ADCYAP1R1|ARHGAP6|CHN1|KITLG|KALRN|ARHGEF17|ARHGAP26|NGEF|ARHGAP18|SSX2IP|PRAG1	-0.684283	0.206879	5	1
GO:0098660: inorganic ion transmembrane transport	-3.71744	2.70381	4.37737	553	17	9.88372	GABRA4|GABRG2|GLRA2|GRIN2A|ITPR1|KCNB1|KCNS1|RYR3|SCN9A|SLC20A1|TRPM2|SLC39A14|SLC24A2|KCNQ5|MCOLN1|ANO5|STEAP2	-0.684283	0.206879	2	0
GO:0098960: postsynaptic neurotransmitter receptor activity	-3.60018	8.79535	5.92082	50	5	2.90698	GABRA4|GABRG2|GLRA2|GRIA1|GRIN2A	-0.582817	0.261326	1	0
GO:0071277: cellular response to calcium ion	-3.55748	6.68001	5.42803	79	6	3.48837	KCNB1|RYR3|TRPM2|RASGRP2|MCOLN1|SYT12	-0.555355	0.278384	2	0
GO:0015085: calcium ion transmembrane transporter activity	-3.51527	5.44845	5.09	113	7	4.06977	GRIN2A|ITPR1|RYR3|SCN9A|TRPM2|SLC24A2|MCOLN1	-0.527867	0.296574	2	0
GO:0005230: extracellular ligand-gated monoatomic ion channel activity	-3.48035	8.2975	5.70711	53	5	2.90698	GABRA4|GABRG2|GLRA2|GRIA1|GRIN2A	-0.50719	0.311036	1	0
GO:0034702: monoatomic ion channel complex	-3.45817	3.7587	4.56078	234	10	5.81395	GABRA4|GABRG2|GLRA2|GRIA1|GRIN2A|KCNB1|KCNS1|RYR3|SCN9A|KCNQ5	-0.498796	0.317106	2	0
GO:0005237: inhibitory extracellular ligand-gated monoatomic ion channel activity	-3.42038	20.297	7.4643	13	3	1.74419	GABRA4|GABRG2|GLRA2	-0.474377	0.335447	1	0
GO:0060078: regulation of postsynaptic membrane potential	-3.38497	6.20848	5.164	85	6	3.48837	GABRA4|GABRG2|GLRA2|GRIA1|GRIN2A|PPP3CA	-0.451933	0.353238	1	0
GO:0046873: metal ion transmembrane transporter activity	-3.34158	3.15057	4.26856	335	12	6.97674	GRIN2A|ITPR1|KCNB1|KCNS1|RYR3|SCN9A|SLC20A1|TRPM2|SLC39A14|SLC24A2|KCNQ5|MCOLN1	-0.421127	0.379204	2	0
hsa05033: Nicotine addiction	-3.29206	10.661	5.95795	33	4	2.32558	GABRA4|GABRG2|GRIA1|GRIN2A	-0.391029	0.406416	1	0
GO:0005261: monoatomic cation channel activity	-3.28735	3.57535	4.36722	246	10	5.81395	GRIN2A|ITPR1|KCNB1|KCNS1|RYR3|SCN9A|TRPM2|SLC24A2|KCNQ5|MCOLN1	-0.391029	0.406416	2	0
GO:0019932: second-messenger-mediated signaling	-3.18772	4.21334	4.47783	167	8	4.65116	ADCYAP1R1|GRIN2A|ITPR1|PPP3CA|PRKG1|TRPM2|CAMKK2|MCOLN1	-0.308411	0.491574	2	0
GO:0099536: synaptic signaling	-3.17803	2.85849	4.03972	400	13	7.55814	GABRA4|GABRG2|GLRA2|GRIA1|GRIN2A|NR3C1|ITPR1|PPP3CA|RPS6KA3|RPH3A|LYNX1|SYT12|LYPD1	-0.308411	0.491574	1	0
hsa04723: Retrograde endocannabinoid signaling	-3.16811	4.77267	4.61472	129	7	4.06977	GABRA4|GABRG2|GNG4|GRIA1|ITPR1|MAPK10|GNG2	-0.308411	0.491574	3	0
GO:0051592: response to calcium ion	-3.14818	4.73596	4.58764	130	7	4.06977	KCNB1|PPP3CA|RYR3|TRPM2|RASGRP2|MCOLN1|SYT12	-0.308411	0.491574	2	0
R-HSA-381676: Glucagon-like Peptide-1 (GLP1) regulates insulin secretion	-3.14536	9.77261	5.65119	36	4	2.32558	GNG4|ITPR1|KCNB1|GNG2	-0.308411	0.491574	3	0
GO:0099095: ligand-gated monoatomic anion channel activity	-3.13946	16.4913	6.64843	16	3	1.74419	GABRA4|GABRG2|GLRA2	-0.308411	0.491574	1	0
GO:0007268: chemical synaptic transmission	-3.09806	2.95642	4.01166	357	12	6.97674	GABRA4|GABRG2|GLRA2|GRIA1|GRIN2A|NR3C1|PPP3CA|RPS6KA3|RPH3A|LYNX1|SYT12|LYPD1	-0.286749	0.516715	1	0
GO:0098916: anterograde trans-synaptic signaling	-3.09806	2.95642	4.01166	357	12	6.97674	GABRA4|GABRG2|GLRA2|GRIA1|GRIN2A|NR3C1|PPP3CA|RPS6KA3|RPH3A|LYNX1|SYT12|LYPD1	-0.286749	0.516715	1	0
GO:1902075: cellular response to salt	-3.07109	4.04384	4.33062	174	8	4.65116	ITPR1|KCNB1|RYR3|TRPM2|RASGRP2|MCOLN1|SYT12|LYPD1	-0.269332	0.537858	2	0
R-HSA-8980692: RHOA GTPase cycle	-3.01378	4.49397	4.40552	137	7	4.06977	ARHGAP6|KALRN|ARHGEF17|CIT|ARHGAP26|NGEF|ARHGAP18	-0.228597	0.590749	5	0
GO:0032590: dendrite membrane	-3.01188	9.02087	5.37844	39	4	2.32558	GABRA4|GABRG2|GRIA1|KCNB1	-0.228597	0.590749	1	0
hsa04724: Glutamatergic synapse	-2.96541	5.17373	4.53561	102	6	3.48837	GNG4|GRIA1|GRIN2A|ITPR1|PPP3CA|GNG2	-0.19365	0.640251	3	0
GO:0033555: multicellular organismal response to stress	-2.95091	6.37344	4.79747	69	5	2.90698	ADCYAP1R1|PPP3CA|RET|SCN9A|LYPD1	-0.19365	0.640251	6	1
GO:0019898: extrinsic component of membrane	-2.9462	3.50257	4.06492	226	9	5.23256	GFRA2|GNG4|PPP3CA|KALRN|RGS6|FERMT2|RPH3A|EHD2|GNG2	-0.19365	0.640251	3	0
GO:1902074: response to salt	-2.9376	3.00462	3.89919	322	11	6.39535	ELAVL4|ITPR1|KCNB1|PPP3CA|RYR3|TRPM2|PEA15|RASGRP2|MCOLN1|SYT12|LYPD1	-0.19365	0.640251	2	0
GO:0099537: trans-synaptic signaling	-2.93389	2.8296	3.83685	373	12	6.97674	GABRA4|GABRG2|GLRA2|GRIA1|GRIN2A|NR3C1|PPP3CA|RPS6KA3|RPH3A|LYNX1|SYT12|LYPD1	-0.19365	0.640251	1	0
GO:0030594: neurotransmitter receptor activity	-2.92268	6.28239	4.75039	70	5	2.90698	GABRA4|GABRG2|GLRA2|GRIA1|GRIN2A	-0.190554	0.644831	1	0
GO:0022890: inorganic cation transmembrane transporter activity	-2.89125	2.65906	3.74283	430	13	7.55814	GRIA1|GRIN2A|ITPR1|KCNB1|KCNS1|RYR3|SCN9A|SLC20A1|TRPM2|SLC39A14|SLC24A2|KCNQ5|MCOLN1	-0.167093	0.680624	2	0
GO:0030001: metal ion transport	-2.87581	2.53364	3.68531	486	14	8.13953	GRIN2A|ITPR1|KCNB1|KCNS1|PPP3CA|RYR3|SCN9A|SLC20A1|TRPM2|SLC39A14|SLC24A2|KCNQ5|MCOLN1|STEAP2	-0.15948	0.69266	2	0
GO:0071549: cellular response to dexamethasone stimulus	-2.84525	13.193	5.85135	20	3	1.74419	NR3C1|CFLAR|FBXO32	-0.139665	0.724994	7	1
R-HSA-416482: G alpha (12/13) signalling events	-2.84076	6.02421	4.61447	73	5	2.90698	GNG4|KALRN|ARHGEF17|NGEF|GNG2	-0.139665	0.724994	3	0
R-HSA-112315: Transmission across Chemical Synapses	-2.82844	3.36843	3.92407	235	9	5.23256	GABRA4|GABRG2|GLRA2|GNG4|GRIA1|GRIN2A|RPS6KA3|CAMKK2|GNG2	-0.134777	0.733201	1	0
GO:0071241: cellular response to inorganic substance	-2.8113	3.68392	4.00301	191	8	4.65116	GLRA2|KCNB1|RYR3|TRPM2|CFLAR|RASGRP2|MCOLN1|SYT12	-0.124937	0.750004	2	0
GO:0006470: protein dephosphorylation	-2.8022	4.13204	4.12014	149	7	4.06977	PPM1A|PPP1CB|PPP3CA|PTPRA|PTPRR|PDP1|PPM1L	-0.123011	0.753337	8	1
WP4760: PKC-gamma calcium signaling pathway in ataxia	-2.78193	12.5648	5.6871	21	3	1.74419	GRIA1|ITPR1|RYR3	-0.110887	0.774663	4	0
GO:0031674: I band	-2.77607	4.75424	4.25721	111	6	3.48837	FHL2|PPP3CA|RYR3|PDLIM5|FERMT2|FBXO32	-0.110887	0.774663	9	1
GO:0004721: phosphoprotein phosphatase activity	-2.75264	4.05049	4.05346	152	7	4.06977	PPM1A|PPP1CB|PPP3CA|PTPRA|PTPRR|PDP1|PPM1L	-0.0943045	0.804814	8	0
GO:0050863: regulation of T cell activation	-2.72875	3.25754	3.80449	243	9	5.23256	KITLG|PPP3CA|SMARCD3|ZBTB16|MAPK8IP1|TESPA1|PAG1|DAPL1|CD24	-0.0884142	0.815804	10	1
GO:1903037: regulation of leukocyte cell-cell adhesion	-2.72875	3.25754	3.80449	243	9	5.23256	KITLG|PPP3CA|SMARCD3|ZBTB16|TESPA1|PAG1|DAPL1|ZDHHC21|CD24	-0.0884142	0.815804	10	0
GO:0034755: iron ion transmembrane transport	-2.72188	11.9937	5.53365	22	3	1.74419	SLC39A14|MCOLN1|STEAP2	-0.0884142	0.815804	11	1
GO:0005509: calcium ion binding	-2.72042	2.43831	3.52545	505	14	8.13953	PPP3CA|RET|RYR3|SLIT3|TRPM2|VSNL1|CABP1|RASGRP2|CAMKK2|RPH3A|EHD2|PCDH15|SYT12|FBLN7	-0.0884142	0.815804	12	1
GO:0099094: ligand-gated monoatomic cation channel activity	-2.71268	5.63804	4.404	78	5	2.90698	GRIN2A|ITPR1|RYR3|TRPM2|MCOLN1	-0.0870071	0.818451	2	0
GO:0099572: postsynaptic specialization	-2.70004	2.80431	3.63558	345	11	6.39535	GABRA4|GABRG2|GRIA1|GRIN2A|ITPR1|KCNB1|NEFH|STRN|KALRN|CABP1|PDLIM5	-0.080615	0.830587	1	0
GO:0051209: release of sequestered calcium ion into cytosol	-2.63919	7.17988	4.64648	49	4	2.32558	ITPR1|RYR3|TRPM2|MCOLN1	-0.025925	0.942052	2	0
GO:0006816: calcium ion transport	-2.63217	3.44916	3.77678	204	8	4.65116	GRIN2A|ITPR1|PPP3CA|RYR3|SCN9A|TRPM2|SLC24A2|MCOLN1	-0.0249865	0.94409	2	0
R-HSA-388396: GPCR downstream signalling	-2.61636	2.47488	3.45267	462	13	7.55814	ADCYAP1R1|GNG4|ITPR1|PPP3CA|RPS6KA3|KALRN|RGS6|ARHGEF17|RASGRP2|CAMKK2|OPN3|NGEF|GNG2	-0.0173334	0.960874	3	0
GO:0031256: leading edge membrane	-2.61115	3.82406	3.86325	161	7	4.06977	GABRA4|GABRG2|GRIA1|KCNB1|RASGRP2|FERMT2|WWC1	-0.0173334	0.960874	1	0
GO:0051283: negative regulation of sequestering of calcium ion	-2.60679	7.03628	4.58475	50	4	2.32558	ITPR1|RYR3|TRPM2|MCOLN1	-0.0173334	0.960874	2	0
GO:0098659: inorganic cation import across plasma membrane	-2.594	5.2984	4.21098	83	5	2.90698	SCN9A|TRPM2|SLC39A14|SLC24A2|STEAP2	-0.0159729	0.963889	11	0
GO:0099587: inorganic ion import across plasma membrane	-2.594	5.2984	4.21098	83	5	2.90698	SCN9A|TRPM2|SLC39A14|SLC24A2|STEAP2	-0.0159729	0.963889	11	0
R-HSA-977443: GABA receptor activation	-2.57514	6.89831	4.52468	51	4	2.32558	GABRA4|GABRG2|GNG4|GNG2	-0.00271057	0.993778	3	0
GO:0043235: receptor complex	-2.56555	2.86493	3.54019	307	10	5.81395	ADCYAP1R1|GABRA4|GABRG2|GFRA2|GRIA1|GRIN2A|NR3C2|PTPRA|RET|MCOLN1	0	1	1	0
WP5231: Hippocampal synaptogenesis and neurogenesis	-2.55852	10.5544	5.12714	25	3	1.74419	NCAM1|CAMKK2|SYT12	0	1	13	1
GO:1903293: phosphatase complex	-2.54419	6.76565	4.46622	52	4	2.32558	ITPR1|PPP1CB|PPP3CA|PDP1	0	1	8	0
GO:0000381: regulation of alternative mRNA splicing, via spliceosome	-2.54419	6.76565	4.46622	52	4	2.32558	NOVA1|CELF2|RBFOX1|RBFOX3	0	1	14	1
GO:0004722: protein serine/threonine phosphatase activity	-2.52683	5.11357	4.1025	86	5	2.90698	PPM1A|PPP1CB|PPP3CA|PDP1|PPM1L	0	1	8	0
GO:1902495: transmembrane transporter complex	-2.52527	2.82809	3.49325	311	10	5.81395	GABRA4|GABRG2|GLRA2|GRIA1|GRIN2A|KCNB1|KCNS1|RYR3|SCN9A|KCNQ5	0	1	2	0
GO:0070588: calcium ion transmembrane transport	-2.52236	3.68667	3.74391	167	7	4.06977	GRIN2A|ITPR1|RYR3|SCN9A|TRPM2|SLC24A2|MCOLN1	0	1	2	0
R-HSA-420092: Glucagon-type ligand receptors	-2.50889	10.1485	5.0067	26	3	1.74419	ADCYAP1R1|GNG4|GNG2	0	1	3	0
R-HSA-111885: Opioid Signalling	-2.50506	5.0548	4.06746	87	5	2.90698	GNG4|ITPR1|PPP3CA|CAMKK2|GNG2	0	1	3	0
R-HSA-1296071: Potassium Channels	-2.50506	5.0548	4.06746	87	5	2.90698	GNG4|KCNB1|KCNS1|GNG2|KCNQ5	0	1	15	1
GO:0000165: MAPK cascade	-2.49367	3.64304	3.70535	169	7	4.06977	PPP1CB|MAPK10|RET|PEA15|MAPK8IP1|CAMKK2|PPM1L	0	1	16	1
GO:0071248: cellular response to metal ion	-2.4795	3.62161	3.68629	170	7	4.06977	GLRA2|KCNB1|RYR3|TRPM2|RASGRP2|MCOLN1|SYT12	0	1	2	0
GO:0098662: inorganic cation transmembrane transport	-2.4665	2.37712	3.29157	481	13	7.55814	GRIN2A|ITPR1|KCNB1|KCNS1|RYR3|SCN9A|SLC20A1|TRPM2|SLC39A14|SLC24A2|KCNQ5|MCOLN1|STEAP2	0	1	2	0
GO:0032589: neuron projection membrane	-2.45533	6.39662	4.29968	55	4	2.32558	GABRA4|GABRG2|GRIA1|KCNB1	0	1	1	0
GO:0050796: regulation of insulin secretion	-2.41569	4.0284	3.73319	131	6	3.48837	ITPR1|KCNB1|PPP3CA|TCF7L2|TRPM2|VSNL1	0	1	17	1
WP2840: Hair follicle development: cytodifferentiation - part 3 of 3	-2.39916	6.17217	4.19539	57	4	2.32558	NR3C1|KITLG|ZBTB16|HR	0	1	18	1
GO:0030695: GTPase regulator activity	-2.38381	2.4263	3.23694	435	12	6.97674	ARHGAP6|CHN1|KALRN|STXBP5L|RGS6|DEPDC5|ARHGEF17|TBC1D4|RASGRP2|ARHGAP26|NGEF|ARHGAP18	0	1	5	0
GO:1990806: ligand-gated ion channel signaling pathway	-2.37192	9.09864	4.68134	29	3	1.74419	GRIA1|GRIN2A|ITPR1	0	1	4	0
GO:0022407: regulation of cell-cell adhesion	-2.3713	2.68971	3.31263	327	10	5.81395	KITLG|PPP3CA|PRKG1|SMARCD3|ZBTB16|TESPA1|PAG1|DAPL1|ZDHHC21|CD24	0	1	10	0
GO:0098794: postsynapse	-2.37036	2.15572	3.12996	612	15	8.72093	ELAVL4|GABRA4|GABRG2|GLRA2|GRIA1|GRIN2A|ITPR1|KCNB1|NEFH|PPP3CA|STRN|KALRN|CABP1|PDLIM5|RPH3A	0	1	1	0
GO:0098655: monoatomic cation transmembrane transport	-2.36187	2.30989	3.17763	495	13	7.55814	GRIN2A|ITPR1|KCNB1|KCNS1|RYR3|SCN9A|SLC20A1|TRPM2|SLC39A14|SLC24A2|KCNQ5|MCOLN1|STEAP2	0	1	2	0
GO:0060589: nucleoside-triphosphatase regulator activity	-2.3524	2.4042	3.20182	439	12	6.97674	ARHGAP6|CHN1|KALRN|STXBP5L|RGS6|DEPDC5|ARHGEF17|TBC1D4|RASGRP2|ARHGAP26|NGEF|ARHGAP18	0	1	5	0
GO:0098661: inorganic anion transmembrane transport	-2.34117	4.62913	3.80517	95	5	2.90698	GABRA4|GABRG2|GLRA2|SLC20A1|ANO5	0	1	1	0
hsa04921: Oxytocin signaling pathway	-2.33629	3.8803	3.61835	136	6	3.48837	ITPR1|PPP1CB|PPP3CA|RYR3|TRPM2|CAMKK2	0	1	8	0
GO:0009725: response to hormone	-2.32523	2.13134	3.08215	619	15	8.72093	FHL2|NR3C1|NR3C2|PTPRA|RARB|SLIT3|TIMP2|CFLAR|TBC1D4|SRA1|SLC39A14|GNG2|FBXO32|STEAP2|CD24	0	1	7	0
R-HSA-3858494: Beta-catenin independent WNT signaling	-2.32086	3.85198	3.59604	137	6	3.48837	GNG4|ITPR1|PPP3CA|PRKG1|TCF7L2|GNG2	0	1	3	0
WP536: Calcium regulation in cardiac cells	-2.32086	3.85198	3.59604	137	6	3.48837	GNG4|ITPR1|KCNB1|RYR3|RGS6|GNG2	0	1	3	0
GO:0048024: regulation of mRNA splicing, via spliceosome	-2.30281	4.53368	3.74414	97	5	2.90698	NOVA1|SRPK1|CELF2|RBFOX1|RBFOX3	0	1	14	0
GO:0005254: chloride channel activity	-2.29344	5.76744	4.00101	61	4	2.32558	GABRA4|GABRG2|GLRA2|ANO5	0	1	1	0
GO:1901699: cellular response to nitrogen compound	-2.28996	2.26415	3.09855	505	13	7.55814	GABRG2|GLRA2|GRIA1|ITPR1|PTPRA|RYR3|TRPM2|CFLAR|TBC1D4|SLC39A14|GNG2|STAMBPL1|LYPD1	0	1	19	1
GO:1990351: transporter complex	-2.28943	2.61766	3.21571	336	10	5.81395	GABRA4|GABRG2|GLRA2|GRIA1|GRIN2A|KCNB1|KCNS1|RYR3|SCN9A|KCNQ5	0	1	2	0
GO:0098703: calcium ion import across plasma membrane	-2.28917	8.51163	4.48955	31	3	1.74419	SCN9A|TRPM2|SLC24A2	0	1	11	0
GO:0008509: monoatomic anion transmembrane transporter activity	-2.284	4.48742	3.71425	98	5	2.90698	GABRA4|GABRG2|GLRA2|SLC39A14|ANO5	0	1	1	0
GO:0008324: monoatomic cation transmembrane transporter activity	-2.27578	2.35065	3.11566	449	12	6.97674	GRIN2A|ITPR1|KCNB1|KCNS1|RYR3|SCN9A|SLC20A1|TRPM2|SLC39A14|SLC24A2|KCNQ5|MCOLN1	0	1	2	0
R-HSA-9009391: Extra-nuclear estrogen signaling	-2.26827	5.67442	3.9551	62	4	2.32558	GNG4|STRN|GNG2|ZDHHC21	0	1	3	0
GO:0005096: GTPase activator activity	-2.26059	2.99416	3.30397	235	8	4.65116	ARHGAP6|CHN1|STXBP5L|RGS6|DEPDC5|TBC1D4|ARHGAP26|ARHGAP18	0	1	5	0
GO:0071548: response to dexamethasone	-2.25002	8.24564	4.40001	32	3	1.74419	NR3C1|CFLAR|FBXO32	0	1	7	0
R-HSA-9634815: Transcriptional Regulation by NPAS4	-2.25002	8.24564	4.40001	32	3	1.74419	NR3C1|RET|RBFOX3	0	1	20	1
GO:0032870: cellular response to hormone stimulus	-2.24712	2.44315	3.12077	396	11	6.39535	NR3C1|NR3C2|PTPRA|RARB|SLIT3|CFLAR|TBC1D4|SRA1|SLC39A14|GNG2|FBXO32	0	1	7	0
GO:0019904: protein domain specific binding	-2.23858	2.15271	3.0139	572	14	8.13953	ARHGAP6|ETV6|GRIA1|ITPR1|STRN|TCF7L2|ZBTB16|CIT|EHD2|PAG1|DAPL1|SSX2IP|JDP2|AFAP1L1	0	1	21	1
R-HSA-372790: Signaling by GPCR	-2.23406	2.22884	3.0366	513	13	7.55814	ADCYAP1R1|GNG4|ITPR1|PPP3CA|RPS6KA3|KALRN|RGS6|ARHGEF17|RASGRP2|CAMKK2|OPN3|NGEF|GNG2	0	1	3	0
GO:0098656: monoatomic anion transmembrane transport	-2.22894	4.35413	3.62692	101	5	2.90698	GABRA4|GABRG2|GLRA2|SLC39A14|ANO5	0	1	1	0
GO:0032024: positive regulation of insulin secretion	-2.21935	5.49709	3.8662	64	4	2.32558	ITPR1|TCF7L2|TRPM2|VSNL1	0	1	17	0
GO:0019722: calcium-mediated signaling	-2.21104	4.31145	3.59856	102	5	2.90698	GRIN2A|PPP3CA|TRPM2|CAMKK2|MCOLN1	0	1	2	0
GO:0030018: Z disc	-2.21104	4.31145	3.59856	102	5	2.90698	FHL2|PPP3CA|RYR3|PDLIM5|FBXO32	0	1	9	0
hsa05031: Amphetamine addiction	-2.19557	5.41252	3.82314	65	4	2.32558	GRIA1|GRIN2A|PPP1CB|PPP3CA	0	1	4	0
GO:0046676: negative regulation of insulin secretion	-2.1757	7.7606	4.2321	34	3	1.74419	KCNB1|PPP3CA|VSNL1	0	1	17	0
hsa04080: Neuroactive ligand-receptor interaction	-2.14458	2.86028	3.15462	246	8	4.65116	ADCYAP1R1|GABRA4|GABRG2|GLRA2|GRIA1|GRIN2A|NR3C1|LYNX1	0	1	1	0
GO:0043087: regulation of GTPase activity	-2.13892	2.64743	3.08546	299	9	5.23256	ARHGAP6|CHN1|PRKG1|RGS6|TBC1D4|RASGRP2|FERMT2|LRCH1|NGEF	0	1	5	0
R-HSA-9012999: RHO GTPase cycle	-2.13789	2.35973	2.99331	410	11	6.39535	ARHGAP6|CHN1|KALRN|ARHGEF17|FERMT2|CIT|ARHGAP26|NGEF|FNBP1L|ARHGAP18|PRAG1	0	1	5	0
R-HSA-422356: Regulation of insulin secretion	-2.12673	5.17373	3.69913	68	4	2.32558	GNG4|ITPR1|KCNB1|GNG2	0	1	3	0
GO:0045598: regulation of fat cell differentiation	-2.12467	4.10998	3.46204	107	5	2.90698	CDS1|ZBTB16|FERMT2|JDP2|PTGR3	0	1	22	1
GO:0016358: dendrite development	-2.12467	4.10998	3.46204	107	5	2.90698	ELAVL4|PPP3CA|PRKG1|STRN|KLHL1	0	1	23	1
GO:0090276: regulation of peptide hormone secretion	-2.11893	3.49484	3.30409	151	6	3.48837	ITPR1|KCNB1|PPP3CA|TCF7L2|TRPM2|VSNL1	0	1	17	0
GO:0097060: synaptic membrane	-2.11861	2.4706	3.01116	356	10	5.81395	GABRA4|GABRG2|GLRA2|GRIA1|GRIN2A|KCNB1|PTPRA|STRN|ADAM23|RPH3A	0	1	1	0
GO:0045211: postsynaptic membrane	-2.1142	2.82581	3.11532	249	8	4.65116	GABRA4|GABRG2|GLRA2|GRIA1|GRIN2A|KCNB1|STRN|RPH3A	0	1	1	0
GO:0016311: dephosphorylation	-2.11083	3.09384	3.18851	199	7	4.06977	PPM1A|PPP1CB|PPP3CA|PTPRA|PTPRR|PDP1|PPM1L	0	1	8	0
R-HSA-6814122: Cooperation of PDCL (PhLP1) and TRiC/CCT in G-protein beta folding	-2.10618	7.32946	4.07734	36	3	1.74419	GNG4|RGS6|GNG2	0	1	3	0
WP2447: Amyotrophic lateral sclerosis (ALS)	-2.10618	7.32946	4.07734	36	3	1.74419	GRIA1|NEFH|PPP3CA	0	1	4	0
GO:0046915: transition metal ion transmembrane transporter activity	-2.10618	7.32946	4.07734	36	3	1.74419	TRPM2|SLC39A14|MCOLN1	0	1	11	0
WP524: G13 signaling pathway	-2.10618	7.32946	4.07734	36	3	1.74419	PPP1CB|MAPK10|CIT	0	1	16	0
GO:0006812: monoatomic cation transport	-2.10605	2.07647	2.86785	593	14	8.13953	GRIN2A|ITPR1|KCNB1|KCNS1|PPP3CA|RYR3|SCN9A|SLC20A1|TRPM2|SLC39A14|SLC24A2|KCNQ5|MCOLN1|STEAP2	0	1	2	0
R-HSA-9013106: RHOC GTPase cycle	-2.10459	5.09875	3.65941	69	4	2.32558	ARHGEF17|CIT|ARHGAP26|ARHGAP18	0	1	5	0
hsa04010: MAPK signaling pathway	-2.10419	2.81451	3.10235	250	8	4.65116	KITLG|PPM1A|PPP3CA|MAPK10|PTPRR|RPS6KA3|MAPK8IP1|RASGRP2	0	1	24	1
GO:0071417: cellular response to organonitrogen compound	-2.10241	2.23138	2.91784	473	12	6.97674	GABRG2|GLRA2|ITPR1|PTPRA|RYR3|TRPM2|CFLAR|TBC1D4|SLC39A14|GNG2|STAMBPL1|LYPD1	0	1	19	0
hsa05167: Kaposi sarcoma-associated herpesvirus infection	-2.09207	3.44916	3.26521	153	6	3.48837	GNG4|ITPR1|PPP3CA|MAPK10|TCF7L2|GNG2	0	1	3	0
GO:0005253: monoatomic anion channel activity	-2.08282	5.02591	3.62045	70	4	2.32558	GABRA4|GABRG2|GLRA2|ANO5	0	1	1	0
GO:0017018: myosin phosphatase activity	-2.08282	5.02591	3.62045	70	4	2.32558	PPM1A|PPP1CB|PPP3CA|PPM1L	0	1	8	0
GO:0051146: striated muscle cell differentiation	-2.07881	3.42676	3.24602	154	6	3.48837	FHL2|PPP3CA|RARB|CFLAR|WDR1|PDLIM5	0	1	9	0
GO:0002791: regulation of peptide secretion	-2.07881	3.42676	3.24602	154	6	3.48837	ITPR1|KCNB1|PPP3CA|TCF7L2|TRPM2|VSNL1	0	1	17	0
GO:0017158: regulation of calcium ion-dependent exocytosis	-2.07305	7.13136	4.00435	37	3	1.74419	KCNB1|RPH3A|SYT12	0	1	13	0
R-HSA-1296072: Voltage gated Potassium channels	-2.07305	7.13136	4.00435	37	3	1.74419	KCNB1|KCNS1|KCNQ5	0	1	15	0
M241: PID RAC1 REG PATHWAY	-2.07305	7.13136	4.00435	37	3	1.74419	CHN1|KALRN|NGEF	0	1	25	1
GO:0090087: regulation of peptide transport	-2.05263	3.38283	3.2081	156	6	3.48837	ITPR1|KCNB1|PPP3CA|TCF7L2|TRPM2|VSNL1	0	1	17	0
GO:0006820: monoatomic anion transport	-2.04321	3.9265	3.33359	112	5	2.90698	GABRA4|GABRG2|GLRA2|SLC39A14|ANO5	0	1	1	0
R-HSA-383280: Nuclear Receptor transcription pathway	-2.04092	6.9437	3.93402	38	3	1.74419	NR3C1|NR3C2|RARB	0	1	7	0
GO:0090278: negative regulation of peptide hormone secretion	-2.04092	6.9437	3.93402	38	3	1.74419	KCNB1|PPP3CA|VSNL1	0	1	17	0
GO:0042551: neuron maturation	-2.04092	6.9437	3.93402	38	3	1.74419	KCNB1|RET|NTN4	0	1	20	0
GO:0043178: alcohol binding	-2.04039	4.8863	3.54471	72	4	2.32558	ITPR1|RPH3A|STARD5|OSBPL1A	0	1	26	1
GO:0000904: cell morphogenesis involved in differentiation	-2.02712	2.27644	2.86237	425	11	6.39535	CHN1|ELAVL4|NCAM1|NEFH|PPP3CA|PRKG1|RET|SLIT3|KALRN|WDR1|SEMA4A	0	1	23	0
R-HSA-416476: G alpha (q) signalling events	-2.01418	3.319	3.15236	159	6	3.48837	GNG4|ITPR1|RPS6KA3|KALRN|RASGRP2|GNG2	0	1	3	0
GO:0050870: positive regulation of T cell activation	-2.01418	3.319	3.15236	159	6	3.48837	KITLG|PPP3CA|SMARCD3|ZBTB16|TESPA1|CD24	0	1	10	0
GO:0002792: negative regulation of peptide secretion	-2.00975	6.76565	3.86619	39	3	1.74419	KCNB1|PPP3CA|VSNL1	0	1	17	0
GO:1904036: negative regulation of epithelial cell apoptotic process	-2.00975	6.76565	3.86619	39	3	1.74419	TCF7L2|CFLAR|NUPR1	0	1	27	1
WP382: MAPK signaling pathway	-2.00016	2.94581	3.03764	209	7	4.06977	PPM1A|PPP3CA|MAPK10|PTPRR|RPS6KA3|MAPK8IP1|RASGRP2	0	1	24	0
MAPT PLS1 genes overlapped with TDP-43 pathology related genes
Term	LogP	Enrichment	Z-score	#GeneInGO	#GeneInGOAndHitList	%InGO	Hits	Log(q-value)	Benjamini-Hochberg q-value	GROUP_ID	FirstInGroupByEnrichment
R-HSA-191273: Cholesterol biosynthesis	-5.46452	20.9297	9.79418	26	5	3.59712	ACAT2|DHCR24|FDFT1|IDI1|MSMO1	-0.999201	0.100184	1	1
WP5333: Cholesterol metabolism	-5.06843	17.554	8.88454	31	5	3.59712	ACAT2|DHCR24|FDFT1|IDI1|MSMO1	-0.904137	0.124699	1	0
WP5193: Cholesterol synthesis disorders	-4.82962	25.6081	9.77583	17	4	2.8777	DHCR24|FDFT1|IDI1|MSMO1	-0.841423	0.144071	1	0
WP4718: Cholesterol metabolism with Bloch and Kandutsch-Russell pathways	-4.25649	12.0927	7.17626	45	5	3.59712	ACAT2|DHCR24|FDFT1|IDI1|MSMO1	-0.393227	0.404365	1	0
WP4190: Mevalonate arm of cholesterol biosynthesis pathway	-3.80363	27.2086	8.74609	12	3	2.15827	ACAT2|FDFT1|IDI1	-0.109404	0.777313	1	0
WP5304: Cholesterol metabolism	-3.79658	9.71737	6.29349	56	5	3.59712	ACAT2|DHCR24|FDFT1|IDI1|MSMO1	-0.109404	0.777313	1	0
GO:0006695: cholesterol biosynthetic process	-3.54292	12.4382	6.52383	35	4	2.8777	DHCR24|FDFT1|IDI1|MSMO1	0	1	1	0
GO:1902653: secondary alcohol biosynthetic process	-3.54292	12.4382	6.52383	35	4	2.8777	DHCR24|FDFT1|IDI1|MSMO1	0	1	1	0
WP197: Cholesterol biosynthesis pathway	-3.49682	21.7669	7.74889	15	3	2.15827	FDFT1|IDI1|MSMO1	0	1	1	0
hsa00100: Steroid biosynthesis	-3.40957	20.4065	7.47899	16	3	2.15827	DHCR24|FDFT1|MSMO1	0	1	1	0
GO:0032580: Golgi cisterna membrane	-3.39884	8.00254	5.57308	68	5	3.59712	GGTA1|ST3GAL1|GOLGA8A|COG3|ST6GAL2	0	1	2	1
GO:0016126: sterol biosynthetic process	-3.23457	10.3652	5.85264	42	4	2.8777	DHCR24|FDFT1|IDI1|MSMO1	0	1	1	0
GO:0046165: alcohol biosynthetic process	-3.04962	6.71818	4.96904	81	5	3.59712	DHCR24|FDFT1|IDI1|MSMO1|MOXD1	0	1	1	0
R-HSA-8957322: Metabolism of steroids	-3.02136	5.309	4.62071	123	6	4.31655	ACAT2|DHCR24|FABP6|FDFT1|IDI1|MSMO1	0	1	1	0
WP5329: Cholesterol biosynthesis pathway in hepatocytes	-2.95504	6.40203	4.80947	85	5	3.59712	ACAT2|DHCR24|FDFT1|IDI1|MSMO1	0	1	1	0
GO:0120111: neuron projection cytoplasm	-2.90967	6.25486	4.73347	87	5	3.59712	SOD1|UCHL1|SYBU|LRRK2|UHMK1	0	1	3	1
GO:0070971: endoplasmic reticulum exit site	-2.8749	13.6043	5.95081	24	3	2.15827	SEC16A|SEC31B|LRRK2	0	1	4	1
GO:0010977: negative regulation of neuron projection development	-2.86279	4.94702	4.38598	132	6	4.31655	FGF13|MBP|NLGN1|SEMA5B|LRRK2|RTN4RL2	0	1	5	1
GO:0031985: Golgi cisterna	-2.82248	5.97992	4.58839	91	5	3.59712	GGTA1|ST3GAL1|GOLGA8A|COG3|ST6GAL2	0	1	2	0
GO:0032839: dendrite cytoplasm	-2.67741	11.6608	5.43725	28	3	2.15827	SOD1|LRRK2|UHMK1	0	1	3	0
GO:0008088: axo-dendritic transport	-2.40718	6.21912	4.21463	70	4	2.8777	HSPA8|SOD1|UCHL1|SYBU	0	1	3	0
GO:0031345: negative regulation of cell projection organization	-2.27831	3.77461	3.53451	173	6	4.31655	FGF13|MBP|NLGN1|SEMA5B|LRRK2|RTN4RL2	0	1	5	0
GO:0000902: cell morphogenesis	-2.27753	2.34473	3.11398	557	12	8.63309	CDH6|SOD1|TRIO|UCHL1|LATS1|NLGN1|SEMA5B|WDR19|BCL11B|CDHR1|LRRK2|ARK2C	0	1	6	1
GO:0097479: synaptic vesicle localization	-2.26378	8.37189	4.43893	39	3	2.15827	LIN7A|NLGN1|TMEM230	0	1	7	1
GO:0005795: Golgi stack	-2.25653	4.42417	3.67187	123	5	3.59712	GGTA1|ST3GAL1|GOLGA8A|COG3|ST6GAL2	0	1	2	0
GO:0045599: negative regulation of fat cell differentiation	-2.23282	8.16259	4.36799	40	3	2.15827	RORA|TRIO|PTGR3	0	1	8	1
GO:0030424: axon	-2.21759	2.30338	3.04623	567	12	8.63309	FGF13|HSPA8|MBP|SOD1|UCHL1|SYBU|TENM2|TSHZ3|LRRK2|UHMK1|SLC17A8|RTN4RL2	0	1	3	0
GO:0098742: cell-cell adhesion via plasma-membrane adhesion molecules	-2.1732	3.58795	3.38241	182	6	4.31655	CDH6|CELSR3|NLGN1|TENM2|PCDH11Y|CDHR1	0	1	9	1
GO:0021762: substantia nigra development	-2.1449	7.59311	4.16917	43	3	2.15827	MBP|SEC16A|GNB4	0	1	10	1
GO:0030705: cytoskeleton-dependent intracellular transport	-2.11766	3.49202	3.30202	187	6	4.31655	HSPA8|SOD1|UCHL1|SYBU|MYO5C|WDR19	0	1	3	0
GO:0045596: negative regulation of cell differentiation	-2.09946	2.32462	2.94526	515	11	7.91367	COL5A1|FGF13|MBP|RORA|RORB|TRIO|SOCS5|SEMA5B|LEO1|TMEM182|PTGR3	0	1	8	0
WP410: Exercise-induced circadian regulation	-2.06364	7.0979	3.98866	46	3	2.15827	ETV6|HSPA8|IDI1	0	1	11	1
R-HSA-112310: Neurotransmitter release cycle	-2.06364	7.0979	3.98866	46	3	2.15827	HSPA8|PPFIA4|LIN7A	0	1	12	1
GO:0006694: steroid biosynthetic process	-2.03978	4.89144	3.54563	89	4	2.8777	DHCR24|FDFT1|IDI1|MSMO1	0	1	1	0
GO:0030159: signaling receptor complex adaptor activity	-2.03788	6.94689	3.93207	47	3	2.15827	GRB10|GNB4|LRRK2	0	1	13	1
GO:0051646: mitochondrion localization	-2.01274	6.80216	3.8771	48	3	2.15827	UCHL1|SYBU|LRRK2	0	1	3	0
GO:1901617: organic hydroxy compound biosynthetic process	-2.01195	3.85938	3.2849	141	5	3.59712	DHCR24|FDFT1|IDI1|MSMO1|MOXD1	0	1	1	0

### Sheet: TAU pathology enrichment
C9orf72 PLS1 genes overlapped with TAU pathology related genes
Term	LogP	Enrichment	Z-score	#GeneInGO	#GeneInGOAndHitList	%InGO	Hits	Log(q-value)	Benjamini-Hochberg q-value	GROUP_ID	FirstInGroupByEnrichment
GO:0070588: calcium ion transmembrane transport	-2.54636	6.78114	4.4721	162	4	7.27273	ATP2B4|BAK1|CACNB4|CACNA1H	0	1	1	1
GO:0097553: calcium ion transmembrane import into cytosol	-2.51165	10.2989	5.04112	80	3	5.45455	ATP2B4|BAK1|CACNA1H	0	1	1	0
GO:0006816: calcium ion transport	-2.24431	5.57637	3.90844	197	4	7.27273	ATP2B4|BAK1|CACNB4|CACNA1H	0	1	1	0
GO:0015085: calcium ion transmembrane transporter activity	-2.19264	7.9222	4.28213	104	3	5.45455	ATP2B4|CACNB4|CACNA1H	0	1	1	0
GO:0030001: metal ion transport	-2.09371	3.40458	3.25037	484	6	10.9091	ATOX1|ATP2B4|BAK1|CACNB4|CACNA1H|SLC25A37	0	1	1	0
R-HSA-199991: Membrane Trafficking	-2.32071	3.32605	3.4471	578	7	12.7273	AP2B1|ANK1|CUX1|UBA52|KIF21B|TRAPPC2L|DENND1B	0	1	2	1
R-HSA-5653656: Vesicle-mediated transport	-2.20249	3.16193	3.28938	608	7	12.7273	AP2B1|ANK1|CUX1|UBA52|KIF21B|TRAPPC2L|DENND1B	0	1	2	0
GO:0000956: nuclear-transcribed mRNA catabolic process	-2.28911	8.58239	4.50531	96	3	5.45455	LSM4|MTPAP|DIS3L2	0	1	3	1
GO:0006402: mRNA catabolic process	-2.05217	7.04196	3.96605	117	3	5.45455	LSM4|MTPAP|DIS3L2	0	1	3	0
GO:0032446: protein modification by small protein conjugation	-2.21013	3.17237	3.29959	606	7	12.7273	UBA52|PIAS2|FBXO2|FBXO9|RNF181|ASB13|URM1	0	1	4	1
R-HSA-8951664: Neddylation	-2.03105	4.83941	3.52342	227	4	7.27273	UBA52|FBXO2|FBXO9|ASB13	0	1	4	0
R-HSA-8878166: Transcriptional regulation by RUNX2	-2.20424	7.99912	4.3087	103	3	5.45455	NR3C1|UBA52|RBM14	0	1	5	1
GRN PLS1 genes overlapped with TAU pathology related genes
Term	LogP	Enrichment	Z-score	#GeneInGO	#GeneInGOAndHitList	%InGO	Hits	Log(q-value)	Benjamini-Hochberg q-value	GROUP_ID	FirstInGroupByEnrichment
GO:0051289: protein homotetramerization	-4.43828	21.2597	8.81883	49	4	6.89655	ALDH1A3|ALDH9A1|RYR1|RYR3	0	1	1	1
GO:0007009: plasma membrane organization	-4.09087	11.2255	6.86375	116	5	8.62069	MAFB|EHD2|FNBP1L|DMKN|XKR6	0	1	2	1
GO:0042562: hormone binding	-3.85239	15.0975	7.28675	69	4	6.89655	ADCYAP1R1|ALDH1A3|EDNRB|NR3C1	0	1	3	1
GO:0051262: protein tetramerization	-3.75731	14.2702	7.05611	73	4	6.89655	ALDH1A3|ALDH9A1|RYR1|RYR3	0	1	1	0
GO:0006081: cellular aldehyde metabolic process	-2.93564	14.4684	6.15552	54	3	5.17241	ALDH1A3|ALDH9A1|EDNRB	0	1	3	0
GO:0048568: embryonic organ development	-2.79794	4.7495	4.26902	329	6	10.3448	ALDH1A3|ATF4|HS6ST1|MAFB|PKDCC|CCDC39	0	1	4	1
GO:0030323: respiratory tube development	-2.5413	6.76444	4.46393	154	4	6.89655	HS6ST1|HECA|PKDCC|CCDC39	0	1	4	0
GO:0051260: protein homooligomerization	-2.48164	6.51078	4.35071	160	4	6.89655	ALDH1A3|ALDH9A1|RYR1|RYR3	0	1	1	0
GO:0060271: cilium assembly	-2.46384	4.91379	3.99061	265	5	8.62069	ONECUT2|EHD2|FNBP1L|UBXN10|CCDC39	0	1	5	1
GO:0070588: calcium ion transmembrane transport	-2.46231	6.4304	4.31425	162	4	6.89655	EDNRB|RYR1|RYR3|P2RX6	0	1	1	0
GO:0060541: respiratory system development	-2.38765	6.12779	4.17433	170	4	6.89655	ALDH1A3|HS6ST1|PKDCC|CCDC39	0	1	4	0
hsa04713: Circadian entrainment	-2.31612	8.77857	4.56933	89	3	5.17241	ADCYAP1R1|RYR1|RYR3	0	1	1	0
GO:0044782: cilium organization	-2.29813	4.49019	3.72591	290	5	8.62069	ONECUT2|EHD2|FNBP1L|UBXN10|CCDC39	0	1	5	0
GO:0048565: digestive tract development	-2.28918	8.58564	4.50609	91	3	5.17241	EDNRB|PKDCC|CCDC39	0	1	4	0
GO:0051020: GTPase binding	-2.27321	4.4291	3.68635	294	5	8.62069	ADCYAP1R1|CHML|DEPDC5|CYRIB|FNBP1L	0	1	6	1
GO:0099094: ligand-gated monoatomic cation channel activity	-2.23722	8.22414	4.38523	95	3	5.17241	RYR1|RYR3|P2RX6	0	1	1	0
GO:0006936: muscle contraction	-2.21735	5.48276	3.86052	190	4	6.89655	EDNRB|RYR1|RYR3|P2RX6	0	1	1	0
GO:0055123: digestive system development	-2.17555	7.81293	4.24376	100	3	5.17241	EDNRB|PKDCC|CCDC39	0	1	4	0
GO:0006816: calcium ion transport	-2.1626	5.28794	3.76103	197	4	6.89655	EDNRB|RYR1|RYR3|P2RX6	0	1	1	0
GO:0048732: gland development	-2.13187	4.09483	3.46294	318	5	8.62069	ALDH1A3|NR3C1|ONECUT2|MAFB|CCDC39	0	1	7	1
hsa04020: Calcium signaling pathway	-2.11744	5.13165	3.67946	203	4	6.89655	EDNRB|RYR1|RYR3|P2RX6	0	1	1	0
R-HSA-1630316: Glycosaminoglycan metabolism	-2.09474	7.3018	4.06139	107	3	5.17241	GPC4|ST3GAL3|HS6ST1	0	1	8	1
GO:0014074: response to purine-containing compound	-2.08367	7.2342	4.03669	108	3	5.17241	RYR1|RYR3|P2RX6	0	1	1	0
GO:0051259: protein complex oligomerization	-2.06669	4.96059	3.58826	210	4	6.89655	ALDH1A3|ALDH9A1|RYR1|RYR3	0	1	1	0
GO:0031674: I band	-2.04053	6.97583	3.94092	112	3	5.17241	RYR1|RYR3|FERMT2	0	1	1	0
GO:0001503: ossification	-2.01789	4.80057	3.50103	217	4	6.89655	ATF4|RYR1|ZBTB16|PKDCC	0	1	9	1
MAPT PLS1 genes overlapped with TAU pathology related genes
Term	LogP	Enrichment	Z-score	#GeneInGO	#GeneInGOAndHitList	%InGO	Hits	Log(q-value)	Benjamini-Hochberg q-value	GROUP_ID	FirstInGroupByEnrichment
R-HSA-8876725: Protein methylation	-4.03522	33.3199	9.72886	17	3	3.75	ETFB|HSPA8|KIN	0	1	1	1
GO:0060999: positive regulation of dendritic spine development	-3.04549	15.7344	6.45839	36	3	3.75	TIAM1|DLG5|NLGN1	0	1	2	1
GO:0060998: regulation of dendritic spine development	-2.55754	10.6875	5.15509	53	3	3.75	TIAM1|DLG5|NLGN1	0	1	2	0
GO:0098609: cell-cell adhesion	-2.25192	3.26343	3.36914	405	7	8.75	CELSR3|SERPINB8|VCL|DLG5|NLGN1|PCDHB11|PCDHB7	0	1	2	0
GO:0043113: receptor clustering	-2.8194	13.173	5.83275	43	3	3.75	RER1|NLGN1|WDR19	0	1	3	1
GO:0032968: positive regulation of transcription elongation by RNA polymerase II	-2.68105	11.8008	5.46878	48	3	3.75	ELL|MED23|LEO1	0	1	4	1
GO:0032786: positive regulation of DNA-templated transcription, elongation	-2.44613	9.76616	4.8807	58	3	3.75	ELL|MED23|LEO1	0	1	4	0
GO:0034243: regulation of transcription elongation by RNA polymerase II	-2.01324	6.82455	3.88259	83	3	3.75	ELL|MED23|LEO1	0	1	4	0
hsa04213: Longevity regulating pathway - multiple species	-2.53436	10.4896	5.09736	54	3	3.75	HSPA8|SOD1|CLPB	0	1	5	1
WP5153: N glycan biosynthesis	-2.48938	10.115	4.9863	56	3	3.75	DAD1|MPI|DPM3	0	1	6	1
GO:0051604: protein maturation	-2.25767	3.2715	3.37687	404	7	8.75	DHCR24|HSPA8|QSOX1|PLA2G7|ZMPSTE24|ZNG1E|PPIAL4G	0	1	7	1
GO:1901617: organic hydroxy compound biosynthetic process	-2.17702	5.35638	3.79224	141	4	5	DHCR24|FDFT1|AKR1C3|MOXD1	0	1	8	1
GO:0046165: alcohol biosynthetic process	-2.0569	7.08047	3.97886	80	3	3.75	DHCR24|FDFT1|MOXD1	0	1	8	0
GO:0008013: beta-catenin binding	-2.07186	7.17009	4.01206	79	3	3.75	TCF4|VCL|DLG5	0	1	9	1
